# A retrospective analysis of climate-based dengue virus transmission suitability and demographic changes over the last four decades

**DOI:** 10.1101/2023.11.21.23298791

**Authors:** Taishi Nakase, Marta Giovanetti, Uri Obolski, José Lourenço

## Abstract

The geographical range and intensity of dengue virus transmission have significantly increased in recent years due to changes in climate, urbanization and human movement. Using estimates of dengue transmission suitability based on historical climate data, we analyze the effects of climate and demographic changes on the global population living in high-risk areas over the last four decades. We find that climate-related stress has been greatest in the Global South, especially in Africa and Southeast Asia. Although the geographic limits of dengue transmission suitability remained relatively stable in recent years, the global population at risk within those areas has grown by approximately 1.7 billion, driven by population growth in areas with historically dengue-favorable climate conditions. While many studies focus on future changes, we provide oft-overlooked evidence towards understanding how past climate and demographic change may have shaped the current global epidemiology of dengue.

**Teaser:** Retrospective analysis of climate and demographic changes reveals growth in global population in high-risk DENV settings.
