## Supplementary Tables for "A retrospective analysis of climate-based dengue virus transmission suitability and demographic changes over the last four decades"

### Sheet: Table S1
Administrative unit	Continent	1979-1983		2018-2022		Change
		Mean (%)	90% CI (%)	Mean (%)	90% CI (%)	Mean (%)	90% CI (%)
Algeria	Africa	0.3	0.0-1.6	0.3	0.0-1.2	0.0	-0.3-0.0
Angola	Africa	5.3	0.0-19.9	17.0	3.3-38.6	11.7	3.3-18.7
Benin	Africa	96.6	80.0-100.0	98.1	98.8-100.0	1.5	0.0-8.9
Botswana	Africa	16.6	0.0-60.2	28.4	0.0-80.6	11.8	0.0-27.2
Burkina Faso	Africa	98.5	97.7-100.0	98.5	98.4-100.0	0.1	0.0-0.2
Burundi	Africa	3.2	0.0-8.4	3.9	0.0-10.0	0.8	0.0-2.0
Cabo Verde	Africa	20.4	0.0-68.8	56.0	0.0-90.6	35.6	0.0-68.8
Cameroon	Africa	29.1	15.6-48.9	36.2	17.3-69.3	7.1	1.5-18.9
Central African Republic	Africa	74.4	21.7-96.6	77.9	17.7-98.2	3.5	-1.4-5.4
Chad	Africa	57.6	38.9-74.1	59.2	37.1-77.4	1.7	-0.8-3.3
Comoros	Africa	78.1	28.6-100.0	78.3	28.6-100.0	0.2	-7.1-7.1
Congo	Africa	42.2	1.5-87.9	56.0	2.0-94.8	13.8	0.5-21.7
DR Congo	Africa	33.9	1.2-67.7	35.9	0.5-73.3	2.0	-0.5-5.6
Djibouti	Africa	90.3	43.2-100.0	81.5	3.5-100.0	-8.9	-46.3-0.0
Egypt	Africa	2.5	0.0-14.3	5.8	0.0-27.3	3.4	0.0-13.0
Equatorial Guinea	Africa	13.4	0.0-28.0	14.5	0.0-28.9	1.1	-0.4-2.1
Eritrea	Africa	69.0	38.9-80.2	65.1	22.7-81.4	-3.9	-15.7-1.3
Eswatini	Africa	0.0	0.0-0.0	0.7	0.0-3.4	0.7	0.0-3.4
Ethiopia	Africa	39.8	26.2-48.3	39.4	21.9-50.1	-0.4	-4.3-1.7
Gabon	Africa	37.7	0.1-84.5	46.0	7.3-85.4	8.2	1.2-13.8
Gambia	Africa	99.0	100.0-100.0	99.2	100.0-100.0	0.3	0.0-0.0
Ghana	Africa	91.8	63.5-100.0	96.8	82.3-100.0	5.0	0.0-21.9
Guinea	Africa	73.4	26.1-95.6	82.6	44.2-99.3	9.1	3.3-12.9
Guinea Bissau	Africa	99.0	100.0-100.0	99.2	100.0-100.0	0.2	0.0-0.0
Ivory Coast	Africa	87.2	42.4-99.5	92.6	64.5-100.0	5.5	0.4-16.4
Kenya	Africa	64.8	54.0-71.3	66.4	55.0-72.9	1.7	1.0-2.3
Lesotho	Africa	0.0	0.0-0.0	0.0	0.0-0.0	0.0	0.0-0.0
Liberia	Africa	51.8	0.0-99.1	76.5	1.4-100.0	24.7	0.2-61.6
Libya	Africa	1.8	0.0-7.9	4.6	0.0-21.4	2.8	0.0-13.3
Madagascar	Africa	36.1	17.0-49.6	39.0	21.3-52.5	2.9	2.3-4.0
Malawi	Africa	18.2	0.0-34.9	20.6	0.2-40.1	2.4	0.2-5.0
Mali	Africa	44.0	32.3-53.1	44.0	32.3-53.1	0.0	-0.1-0.1
Mauritania	Africa	22.8	4.8-48.0	22.9	5.0-48.4	0.1	-0.1-0.3
Mauritius	Africa	66.5	0.0-100.0	70.3	0.0-100.0	3.8	0.0-11.8
Morocco	Africa	0.0	0.0-0.0	0.0	0.0-0.0	0.0	0.0-0.0
Mozambique	Africa	48.9	2.9-79.3	59.4	4.6-84.7	10.5	1.6-18.3
Namibia	Africa	5.7	0.0-30.2	15.4	0.0-53.4	9.7	0.0-25.7
Niger	Africa	37.7	18.8-52.7	37.9	20.7-52.7	0.3	0.0-1.1
Nigeria	Africa	89.9	62.8-98.0	93.4	75.5-98.4	3.5	0.4-12.5
Reunion	Africa	0.6	0.0-4.3	2.0	0.0-8.9	1.4	0.0-4.3
Rwanda	Africa	0.0	0.0-0.0	0.0	0.0-0.0	0.0	0.0-0.0
Sao Tome Principe	Africa	71.5	0.0-100.0	86.8	22.2-100.0	15.3	0.0-44.4
Senegal	Africa	98.1	93.3-100.0	98.3	94.4-100.0	0.1	-0.1-0.6
Sierra Leone	Africa	75.3	12.6-100.0	87.0	28.6-100.0	11.6	0.0-28.2
Somalia	Africa	85.1	65.6-94.0	83.5	63.4-93.8	-1.6	-3.3--0.1
South Africa	Africa	0.6	0.0-3.7	2.4	0.0-9.2	1.8	0.0-5.5
South Sudan	Africa	92.3	77.0-98.8	90.8	57.7-99.1	-1.5	-11.3-1.3
Sudan	Africa	54.4	33.1-72.0	52.4	24.9-68.8	-1.9	-6.2--0.6
Tanzania	Africa	19.7	4.8-33.6	23.8	6.4-44.8	4.1	1.7-11.2
Togo	Africa	89.8	43.7-100.0	95.5	78.8-100.0	5.7	0.0-23.0
Tunisia	Africa	0.1	0.0-0.0	0.2	0.0-1.2	0.1	0.0-1.2
Uganda	Africa	9.2	0.0-24.3	12.4	0.0-34.2	3.2	0.0-9.7
Western Sahara	Africa	16.8	0.0-47.2	17.2	0.0-53.0	0.3	-1.4-5.5
Zambia	Africa	6.7	0.0-21.0	10.7	0.0-29.7	4.0	0.0-10.0
Zimbabwe	Africa	9.1	0.0-27.5	18.8	0.0-42.1	9.7	0.0-15.7
Afghanistan	Asia	0.1	0.0-0.5	0.1	0.0-0.6	0.0	-0.1-0.1
Armenia	Asia	0.0	0.0-0.0	0.0	0.0-0.0	0.0	0.0-0.0
Azerbaijan	Asia	0.0	0.0-0.0	0.0	0.0-0.0	0.0	0.0-0.0
Bahrain	Asia	7.0	0.0-66.7	6.6	0.0-66.7	-0.4	0.0-0.0
Bangladesh	Asia	92.6	54.1-99.7	96.0	84.3-100.0	3.4	0.2-16.4
Bhutan	Asia	0.8	0.0-4.3	2.2	0.0-5.6	1.3	0.0-3.6
Brunei	Asia	77.2	38.3-90.0	79.2	28.3-93.3	2.0	-3.3-5.0
Cambodia	Asia	90.9	80.6-97.5	94.1	86.3-99.2	3.2	1.6-5.6
China	Asia	1.3	0.0-3.5	1.8	0.0-5.9	0.5	0.0-2.2
Cyprus	Asia	0.0	0.0-0.0	0.5	0.0-4.9	0.5	0.0-4.9
Georgia	Asia	0.0	0.0-0.0	0.0	0.0-0.0	0.0	0.0-0.0
India	Asia	62.8	11.6-83.6	74.8	34.9-85.9	12.0	2.3-32.5
Indonesia	Asia	55.6	20.1-72.9	59.0	21.4-75.1	3.4	1.5-4.4
Iran	Asia	0.8	0.0-2.0	0.9	0.0-2.6	0.2	0.0-0.6
Iraq	Asia	0.0	0.0-0.0	0.0	0.0-0.0	0.0	0.0-0.0
Israel	Asia	0.5	0.0-3.6	2.4	0.0-17.1	1.9	0.0-13.5
Japan	Asia	0.6	0.0-1.0	1.3	0.1-4.3	0.7	0.0-3.2
Jordan	Asia	0.1	0.0-1.1	0.3	0.0-2.3	0.2	0.0-1.2
Kazakhstan	Asia	0.0	0.0-0.0	0.0	0.0-0.0	0.0	0.0-0.0
Kuwait	Asia	0.0	0.0-0.0	0.0	0.0-0.0	0.0	0.0-0.0
Kyrgyzstan	Asia	0.0	0.0-0.0	0.0	0.0-0.0	0.0	0.0-0.0
Laos	Asia	29.4	10.8-43.3	36.3	16.3-53.5	6.9	4.6-10.2
Lebanon	Asia	0.0	0.0-0.0	0.0	0.0-0.0	0.0	0.0-0.0
Malaysia	Asia	52.4	7.3-76.3	60.9	9.9-82.4	8.4	2.7-12.3
Mongolia	Asia	0.0	0.0-0.0	0.0	0.0-0.0	0.0	0.0-0.0
Myanmar	Asia	42.6	14.6-59.2	54.1	29.9-67.9	11.4	8.5-13.8
Nepal	Asia	15.0	0.0-24.8	21.6	4.3-28.8	6.6	3.9-12.4
North Korea	Asia	0.0	0.0-0.0	0.0	0.0-0.0	0.0	0.0-0.0
Oman	Asia	26.7	3.4-54.4	31.0	11.8-55.7	4.3	0.7-7.7
Pakistan	Asia	20.6	4.1-39.7	23.6	4.8-44.1	3.1	0.6-4.7
Palestine	Asia	0.1	0.0-0.0	1.8	0.0-12.5	1.7	0.0-12.5
Philipines	Asia	61.9	24.7-80.3	70.3	36.3-86.7	8.5	6.4-11.9
Qatar	Asia	0.1	0.0-0.0	0.5	0.0-0.9	0.4	0.0-0.9
Saudi Arabia	Asia	4.1	0.8-8.4	3.9	0.2-9.1	-0.2	-0.9-0.7
Singapore	Asia	97.0	100.0-100.0	93.2	20.0-100.0	-3.9	-20.0-0.0
South Korea	Asia	0.0	0.0-0.0	0.0	0.0-0.0	0.0	0.0-0.0
SriLanka	Asia	77.3	38.5-89.1	85.7	72.4-93.0	8.4	3.8-31.4
Syria	Asia	0.0	0.0-0.0	0.0	0.0-0.0	0.0	0.0-0.0
Taiwan	Asia	11.5	0.0-27.9	11.3	0.3-27.6	-0.1	-1.3-0.6
Tajikistan	Asia	0.0	0.0-0.0	0.0	0.0-0.0	0.0	0.0-0.0
Thailand	Asia	77.3	51.6-91.6	86.5	67.4-95.3	9.1	3.9-15.4
Timor Leste	Asia	45.1	3.3-74.0	55.2	6.5-80.5	10.1	2.4-17.9
Turkey	Asia	0.0	0.0-0.0	0.0	0.0-0.1	0.0	0.0-0.1
Turkmenistan	Asia	0.0	0.0-0.0	0.0	0.0-0.0	0.0	0.0-0.0
United Arab Emirates	Asia	0.8	0.0-3.6	0.9	0.0-4.4	0.2	0.0-0.8
Uzbekistan	Asia	0.0	0.0-0.0	0.0	0.0-0.0	0.0	0.0-0.0
Vietnam	Asia	41.6	19.5-60.7	43.3	21.0-64.0	1.7	1.1-3.3
Yemen	Asia	41.4	10.6-70.1	39.5	5.4-70.1	-1.9	-4.1-0.1
Albania	Europe	0.0	0.0-0.0	0.0	0.0-0.0	0.0	0.0-0.0
Andorra	Europe	0.0	0.0-0.0	0.0	0.0-0.0	0.0	0.0-0.0
Austria	Europe	0.0	0.0-0.0	0.0	0.0-0.0	0.0	0.0-0.0
Belarus	Europe	0.0	0.0-0.0	0.0	0.0-0.0	0.0	0.0-0.0
Belgium	Europe	0.0	0.0-0.0	0.0	0.0-0.0	0.0	0.0-0.0
Bosnia and Herzegovina	Europe	0.0	0.0-0.0	0.0	0.0-0.0	0.0	0.0-0.0
Bulgaria	Europe	0.0	0.0-0.0	0.0	0.0-0.0	0.0	0.0-0.0
Croatia	Europe	0.0	0.0-0.0	0.0	0.0-0.0	0.0	0.0-0.0
Czech Republic	Europe	0.0	0.0-0.0	0.0	0.0-0.0	0.0	0.0-0.0
Denmark	Europe	0.0	0.0-0.0	0.0	0.0-0.0	0.0	0.0-0.0
Estonia	Europe	0.0	0.0-0.0	0.0	0.0-0.0	0.0	0.0-0.0
Finland	Europe	0.0	0.0-0.0	0.0	0.0-0.0	0.0	0.0-0.0
France	Europe	0.0	0.0-0.0	0.0	0.0-0.0	0.0	0.0-0.0
Germany	Europe	0.0	0.0-0.0	0.0	0.0-0.0	0.0	0.0-0.0
Greece	Europe	0.0	0.0-0.0	0.0	0.0-0.0	0.0	0.0-0.0
Hungary	Europe	0.0	0.0-0.0	0.0	0.0-0.0	0.0	0.0-0.0
Iceland	Europe	0.0	0.0-0.0	0.0	0.0-0.0	0.0	0.0-0.0
Ireland	Europe	0.0	0.0-0.0	0.0	0.0-0.0	0.0	0.0-0.0
Italy	Europe	0.0	0.0-0.0	0.0	0.0-0.0	0.0	0.0-0.0
Kosovo	Europe	0.0	0.0-0.0	0.0	0.0-0.0	0.0	0.0-0.0
Latvia	Europe	0.0	0.0-0.0	0.0	0.0-0.0	0.0	0.0-0.0
Liechtenstein	Europe	0.0	0.0-0.0	0.0	0.0-0.0	0.0	0.0-0.0
Lithuania	Europe	0.0	0.0-0.0	0.0	0.0-0.0	0.0	0.0-0.0
Luxembourg	Europe	0.0	0.0-0.0	0.0	0.0-0.0	0.0	0.0-0.0
Malta	Europe	0.0	0.0-0.0	1.4	0.0-0.0	1.4	0.0-0.0
Moldova	Europe	0.0	0.0-0.0	0.0	0.0-0.0	0.0	0.0-0.0
Montenegro	Europe	0.0	0.0-0.0	0.0	0.0-0.0	0.0	0.0-0.0
Netherlands	Europe	0.0	0.0-0.0	0.0	0.0-0.0	0.0	0.0-0.0
North Macedonia	Europe	0.0	0.0-0.0	0.0	0.0-0.0	0.0	0.0-0.0
Norway	Europe	0.0	0.0-0.0	0.0	0.0-0.0	0.0	0.0-0.0
Poland	Europe	0.0	0.0-0.0	0.0	0.0-0.0	0.0	0.0-0.0
Portugal	Europe	0.0	0.0-0.0	0.0	0.0-0.0	0.0	0.0-0.0
Romania	Europe	0.0	0.0-0.0	0.0	0.0-0.0	0.0	0.0-0.0
Russia	Europe	0.0	0.0-0.0	0.0	0.0-0.0	0.0	0.0-0.0
San Marino	Europe	0.0	0.0-0.0	0.0	0.0-0.0	0.0	0.0-0.0
Serbia	Europe	0.0	0.0-0.0	0.0	0.0-0.0	0.0	0.0-0.0
Slovenia	Europe	0.0	0.0-0.0	0.0	0.0-0.0	0.0	0.0-0.0
Solvakia	Europe	0.0	0.0-0.0	0.0	0.0-0.0	0.0	0.0-0.0
Spain	Europe	0.0	0.0-0.0	0.0	0.0-0.0	0.0	0.0-0.0
Svalbard	Europe	0.0	0.0-0.0	0.0	0.0-0.0	0.0	0.0-0.0
Sweden	Europe	0.0	0.0-0.0	0.0	0.0-0.0	0.0	0.0-0.0
Switzerland	Europe	0.0	0.0-0.0	0.0	0.0-0.0	0.0	0.0-0.0
Ukraine	Europe	0.0	0.0-0.0	0.0	0.0-0.0	0.0	0.0-0.0
United Kingdom	Europe	0.0	0.0-0.0	0.0	0.0-0.0	0.0	0.0-0.0
Bahamas	North America	94.0	41.1-100.0	96.3	67.1-100.0	2.2	0.0-21.9
Belize	North America	68.1	20.3-85.6	67.2	20.3-85.6	-0.8	-3.2-0.5
Canada	North America	0.0	0.0-0.0	0.0	0.0-0.0	0.0	0.0-0.0
Costa Rica	North America	29.9	7.7-49.5	31.6	12.0-50.0	1.8	0.0-3.8
Cuba	North America	89.5	53.9-99.0	91.1	55.8-99.9	1.6	0.4-2.3
Dominican Republic	North America	54.8	20.3-72.3	57.6	19.6-74.2	2.8	0.2-5.0
El Salvador	North America	70.2	36.0-89.2	79.6	53.2-95.2	9.4	4.8-15.6
Greenland	North America	0.0	0.0-0.0	0.0	0.0-0.0	0.0	0.0-0.0
Guatemala	North America	35.5	6.8-51.8	37.0	6.3-52.8	1.5	0.2-2.4
Haiti	North America	68.3	21.8-90.1	75.1	25.9-93.0	6.7	2.9-9.9
Honduras	North America	23.0	6.3-38.0	28.2	7.8-45.0	5.2	1.5-6.6
Jamaica	North America	63.2	12.4-95.6	66.8	10.1-98.9	3.5	-1.1-7.9
Mexico	North America	22.9	8.2-36.9	25.1	8.7-41.3	2.3	0.5-4.4
Nicaragua	North America	57.3	22.5-83.6	69.0	29.5-89.3	11.7	4.6-17.6
Panama	North America	49.1	6.7-74.5	54.5	13.0-77.2	5.5	1.9-9.0
Puerto Rico	North America	70.6	5.9-100.0	79.2	14.7-100.0	8.6	0.0-16.2
Trinidad and Tobago	North America	98.0	97.6-100.0	95.8	69.0-100.0	-2.1	-21.4-0.0
United States	North America	0.9	0.0-3.0	1.7	0.0-5.3	0.8	0.0-2.3
Australia	Oceania	26.8	12.3-41.1	27.0	12.1-42.2	0.2	-0.1-0.9
New Caledonia	Oceania	9.5	0.0-25.6	25.4	0.0-55.2	15.9	0.0-30.2
New Zealand	Oceania	0.0	0.0-0.0	0.0	0.0-0.0	0.0	0.0-0.0
Papua New Guinea	Oceania	39.2	8.6-54.0	43.7	19.0-57.8	4.5	3.5-8.4
Samoa	Oceania	11.1	0.0-62.5	11.1	0.0-62.5	0.0	0.0-0.0
Solomon Islands	Oceania	77.4	35.0-93.8	81.3	28.4-96.2	3.9	-3.3-8.1
Vanuatu	Oceania	52.3	3.4-87.5	74.8	15.9-97.7	22.6	8.0-36.4
Argentina	South America	2.1	0.0-7.1	2.1	0.0-7.1	0.0	0.0-0.0
Bolivia	South America	43.3	6.7-59.3	44.1	3.7-59.8	0.8	-1.9-1.8
Brazil	South America	60.5	18.1-80.1	61.9	19.7-80.6	1.4	0.5-3.4
Chile	South America	0.0	0.0-0.0	0.0	0.0-0.0	0.0	0.0-0.0
Columbia	South America	44.5	14.1-73.6	49.3	13.0-73.9	4.8	-1.0-13.4
Ecuador	South America	15.9	0.0-44.0	17.7	0.0-43.4	1.8	-0.7-9.2
Falkland Islands	South America	0.0	0.0-0.0	0.0	0.0-0.0	0.0	0.0-0.0
French Guiana	South America	80.6	5.8-100.0	91.1	19.2-100.0	10.5	0.0-53.9
Guyana	South America	63.9	9.3-88.6	70.6	14.3-89.5	6.8	0.9-17.2
Paraguay	South America	50.4	8.7-73.5	46.1	1.3-73.5	-4.3	-12.8-0.1
Peru	South America	22.3	0.0-45.0	19.9	0.0-44.4	-2.4	-7.0-0.0
Suriname	South America	79.6	16.5-100.0	89.6	45.6-100.0	10.1	0.0-29.0
Uruguay	South America	0.0	0.0-0.0	0.0	0.0-0.0	0.0	0.0-0.0
Venezuela	South America	60.3	39.3-74.8	60.5	37.4-75.2	0.2	-1.7-1.1
Table S1: Estimated changes in land area (%) with high DENV transmission suitability (threshold=1.0) from 1979-1983 to 2018-2022. Mean and 90% credible interval (CI) are provided for each region. Spatial pixels with trends that do not meet FDR<0.05 were classified as having no change in transmission suitability.

### Sheet: Table S2
Administrative unit	Continent	1979-1983		2018-2022		Change
		Mean (%)	90% CI (%)	Mean (%)	90% CI (%)	Mean (%)	90% CI (%)
Algeria	Africa	0.0	0.0-0.0	0.1	0.0-0.3	0.1	0.0-0.3
Angola	Africa	5.6	0.0-19.6	52.9	44.2-61.9	47.3	41.4-52.6
Benin	Africa	94.6	63.5-98.7	96.1	96.9-98.1	1.6	-0.6-10.9
Botswana	Africa	7.9	0.0-28.1	12.1	0.0-33.7	4.2	0.0-8.0
Burkina Faso	Africa	97.2	97.7-98.5	96.9	97.6-98.4	-0.3	-0.4--0.1
Burundi	Africa	2.5	0.0-8.0	6.1	0.0-14.8	3.6	0.0-9.0
Cabo Verde	Africa	15.8	0.0-54.4	52.3	0.0-89.7	36.5	0.0-74.1
Cameroon	Africa	36.2	21.5-46.9	45.0	26.3-55.4	8.8	4.9-9.9
Central African Republic	Africa	70.0	13.6-94.2	78.8	23.3-97.3	8.8	2.6-14.0
Chad	Africa	90.7	79.8-96.6	93.4	78.8-98.7	2.8	0.3-3.8
Comoros	Africa	67.7	11.2-86.0	52.5	15.2-78.5	-15.2	-26.8-3.6
Congo	Africa	49.9	1.4-87.6	79.1	3.9-98.8	29.2	2.4-46.7
DR Congo	Africa	32.0	1.0-58.3	37.1	3.3-63.5	5.1	2.2-7.9
Djibouti	Africa	92.9	69.2-98.9	80.0	0.5-97.6	-12.9	-44.4--1.3
Egypt	Africa	9.0	0.0-69.8	26.6	0.0-76.2	17.6	0.0-63.9
Equatorial Guinea	Africa	10.6	0.0-25.0	21.0	0.0-39.5	10.3	0.0-20.4
Eritrea	Africa	29.7	11.0-39.4	30.7	11.6-42.4	0.9	-0.5-3.3
Eswatini	Africa	0.0	0.0-0.0	0.4	0.0-1.8	0.3	0.0-1.8
Ethiopia	Africa	10.4	5.0-13.6	6.8	3.4-9.4	-3.6	-4.2--1.6
Gabon	Africa	33.9	0.0-71.8	52.0	12.6-79.9	18.1	7.7-26.5
Gambia	Africa	95.7	97.4-97.4	94.9	96.1-96.1	-0.7	-1.3--1.3
Ghana	Africa	80.6	29.8-92.0	85.6	71.0-88.8	5.0	-3.2-39.5
Guinea	Africa	62.8	23.1-90.6	79.9	48.7-99.0	17.1	6.7-22.7
Guinea Bissau	Africa	86.4	87.1-87.1	83.8	84.4-84.4	-2.5	-2.8--2.8
Ivory Coast	Africa	82.8	18.9-98.3	91.8	43.8-98.8	9.0	0.4-42.4
Kenya	Africa	13.2	9.2-15.6	21.0	16.3-23.8	7.7	7.1-8.4
Lesotho	Africa	0.0	0.0-0.0	0.0	0.0-0.0	0.0	0.0-0.0
Liberia	Africa	53.6	0.0-95.4	71.1	3.6-90.0	17.6	-5.4-52.7
Libya	Africa	0.4	0.0-0.9	15.2	0.0-61.3	14.8	0.0-58.8
Madagascar	Africa	16.4	7.1-26.7	21.7	11.9-34.0	5.3	4.4-7.6
Malawi	Africa	9.0	0.0-19.5	10.3	0.3-24.8	1.3	-0.4-5.4
Mali	Africa	90.9	82.0-96.2	92.2	89.4-97.4	1.3	-0.1-5.7
Mauritania	Africa	64.7	30.7-83.9	66.0	33.4-81.8	1.3	-2.5-3.2
Mauritius	Africa	49.2	0.0-77.1	51.3	0.0-76.2	2.0	-2.0-12.4
Morocco	Africa	0.0	0.0-0.0	0.0	0.0-0.0	0.0	0.0-0.0
Mozambique	Africa	44.5	2.9-77.2	52.5	7.6-77.5	8.0	0.0-11.8
Namibia	Africa	14.3	0.0-62.2	29.5	0.0-64.9	15.3	0.0-39.4
Niger	Africa	94.8	88.2-98.1	94.6	87.4-98.9	-0.2	-1.3-0.7
Nigeria	Africa	87.5	45.1-97.9	92.4	64.8-97.8	4.8	-0.1-21.6
Reunion	Africa	0.2	0.0-0.3	0.4	0.0-2.5	0.2	-0.3-0.0
Rwanda	Africa	0.0	0.0-0.0	0.0	0.0-0.0	0.0	0.0-0.0
Sao Tome Principe	Africa	61.9	0.0-92.8	78.1	1.5-93.7	16.2	0.9-55.3
Senegal	Africa	87.8	84.9-89.3	88.8	84.7-90.0	1.0	0.8-1.4
Sierra Leone	Africa	75.0	12.9-96.1	85.5	25.8-96.2	10.5	0.1-32.3
Somalia	Africa	88.2	77.2-92.5	75.7	64.9-82.8	-12.4	-14.4--9.7
South Africa	Africa	0.1	0.0-0.7	0.5	0.0-2.1	0.4	0.0-1.5
South Sudan	Africa	93.7	87.6-99.0	83.9	55.7-95.9	-9.7	-24.5--3.1
Sudan	Africa	78.3	53.8-93.8	74.4	33.1-96.0	-3.9	-15.7-2.7
Tanzania	Africa	21.1	10.4-31.0	25.9	17.0-39.2	4.9	4.1-8.1
Togo	Africa	87.3	47.6-98.1	94.3	83.0-97.7	7.0	-0.4-29.9
Tunisia	Africa	0.0	0.0-0.0	0.2	0.0-0.9	0.1	0.0-0.9
Uganda	Africa	3.5	0.0-8.8	5.3	0.0-14.8	1.7	0.0-6.0
Western Sahara	Africa	4.6	0.0-14.9	0.2	0.0-0.4	-4.3	-14.2-0.0
Zambia	Africa	4.1	0.0-12.6	5.3	0.0-14.8	1.2	0.0-3.6
Zimbabwe	Africa	3.9	0.0-12.8	8.0	0.0-19.5	4.1	0.0-6.6
Afghanistan	Asia	0.6	0.0-2.2	0.7	0.0-3.8	0.1	-0.6-1.6
Armenia	Asia	0.0	0.0-0.0	0.0	0.0-0.0	0.0	0.0-0.0
Azerbaijan	Asia	0.0	0.0-0.0	0.0	0.0-0.0	0.0	0.0-0.0
Bahrain	Asia	3.5	0.0-20.5	1.7	0.0-0.0	-1.7	-20.5-0.0
Bangladesh	Asia	94.7	67.5-99.0	96.6	94.9-99.0	2.0	0.0-14.0
Bhutan	Asia	1.6	0.0-9.4	2.6	0.0-6.2	1.0	-2.8-4.3
Brunei	Asia	91.7	79.8-95.9	91.6	47.3-97.1	-0.2	-8.3-2.6
Cambodia	Asia	97.9	96.6-99.4	98.5	97.0-99.5	0.6	0.1-0.8
China	Asia	5.8	0.1-14.0	10.0	0.0-29.2	4.2	-0.1-13.9
Cyprus	Asia	0.1	0.0-0.0	0.6	0.0-5.1	0.5	0.0-4.6
Georgia	Asia	0.0	0.0-0.0	0.0	0.0-0.0	0.0	0.0-0.0
India	Asia	74.0	18.4-94.8	85.9	41.5-96.6	11.9	1.8-34.2
Indonesia	Asia	58.8	28.2-75.7	63.7	25.9-77.9	4.9	0.0-8.7
Iran	Asia	0.1	0.0-0.3	0.2	0.0-0.6	0.1	0.0-0.4
Iraq	Asia	0.0	0.0-0.0	0.0	0.0-0.0	0.0	0.0-0.0
Israel	Asia	0.0	0.0-0.1	2.1	0.0-9.6	2.0	0.0-9.4
Japan	Asia	0.4	0.0-0.5	1.1	0.0-3.6	0.7	0.0-3.1
Jordan	Asia	0.1	0.0-0.4	0.1	0.0-0.5	0.0	0.0-0.1
Kazakhstan	Asia	0.0	0.0-0.0	0.0	0.0-0.0	0.0	0.0-0.0
Kuwait	Asia	0.0	0.0-0.0	0.0	0.0-0.0	0.0	0.0-0.0
Kyrgyzstan	Asia	0.0	0.0-0.0	0.0	0.0-0.0	0.0	0.0-0.0
Laos	Asia	42.0	22.9-58.4	56.1	37.7-70.4	14.1	12.0-16.9
Lebanon	Asia	0.0	0.0-0.0	0.0	0.0-0.0	0.0	0.0-0.0
Malaysia	Asia	71.5	14.4-90.4	83.2	17.0-94.0	11.6	2.6-37.5
Mongolia	Asia	0.0	0.0-0.0	0.0	0.0-0.0	0.0	0.0-0.0
Myanmar	Asia	76.3	46.3-85.7	79.2	67.9-85.2	3.0	-0.7-18.3
Nepal	Asia	29.3	0.0-43.4	45.0	19.3-52.4	15.7	8.4-33.4
North Korea	Asia	0.0	0.0-0.0	0.0	0.0-0.0	0.0	0.0-0.0
Oman	Asia	9.5	0.9-23.1	14.9	4.3-34.9	5.4	1.9-13.7
Pakistan	Asia	22.8	4.2-50.9	17.1	4.4-43.1	-5.7	-17.9-1.3
Palestine	Asia	0.0	0.0-0.0	5.2	0.0-36.8	5.1	0.0-36.8
Philipines	Asia	66.7	31.3-79.9	76.4	54.6-84.7	9.7	4.5-20.2
Qatar	Asia	0.0	0.0-0.0	1.0	0.0-1.3	1.0	0.0-1.3
Saudi Arabia	Asia	20.2	8.3-29.1	20.1	2.3-29.5	-0.1	-6.0-1.5
Singapore	Asia	48.9	50.2-50.2	60.3	42.6-63.1	11.4	0.0-12.8
South Korea	Asia	0.0	0.0-0.0	0.0	0.0-0.0	0.0	0.0-0.0
SriLanka	Asia	65.4	36.5-77.4	72.9	57.9-84.8	7.5	4.7-19.9
Syria	Asia	0.0	0.0-0.0	0.0	0.0-0.0	0.0	0.0-0.0
Taiwan	Asia	19.6	0.0-50.8	10.1	0.0-30.3	-9.5	-21.1-0.0
Tajikistan	Asia	0.0	0.0-0.0	0.0	0.0-0.0	0.0	0.0-0.0
Thailand	Asia	90.0	73.3-97.1	94.6	87.9-97.5	4.7	0.4-14.4
Timor Leste	Asia	36.1	1.6-65.7	45.7	2.4-77.7	9.5	0.0-23.5
Turkey	Asia	0.0	0.0-0.0	0.0	0.0-0.2	0.0	0.0-0.2
Turkmenistan	Asia	0.0	0.0-0.0	0.0	0.0-0.0	0.0	0.0-0.0
United Arab Emirates	Asia	1.9	0.0-15.1	2.0	0.0-10.5	0.2	-6.0-1.9
Uzbekistan	Asia	0.0	0.0-0.0	0.0	0.0-0.0	0.0	0.0-0.0
Vietnam	Asia	72.3	33.9-88.9	72.6	39.5-90.3	0.3	-9.7-5.7
Yemen	Asia	33.2	17.0-45.4	29.3	2.8-43.6	-3.9	-12.7-0.2
Albania	Europe	0.0	0.0-0.0	0.0	0.0-0.0	0.0	0.0-0.0
Andorra	Europe	0.0	0.0-0.0	0.0	0.0-0.0	0.0	0.0-0.0
Austria	Europe	0.0	0.0-0.0	0.0	0.0-0.0	0.0	0.0-0.0
Belarus	Europe	0.0	0.0-0.0	0.0	0.0-0.0	0.0	0.0-0.0
Belgium	Europe	0.0	0.0-0.0	0.0	0.0-0.0	0.0	0.0-0.0
Bosnia and Herzegovina	Europe	0.0	0.0-0.0	0.0	0.0-0.0	0.0	0.0-0.0
Bulgaria	Europe	0.0	0.0-0.0	0.0	0.0-0.0	0.0	0.0-0.0
Croatia	Europe	0.0	0.0-0.0	0.0	0.0-0.0	0.0	0.0-0.0
Czech Republic	Europe	0.0	0.0-0.0	0.0	0.0-0.0	0.0	0.0-0.0
Denmark	Europe	0.0	0.0-0.0	0.0	0.0-0.0	0.0	0.0-0.0
Estonia	Europe	0.0	0.0-0.0	0.0	0.0-0.0	0.0	0.0-0.0
Finland	Europe	0.0	0.0-0.0	0.0	0.0-0.0	0.0	0.0-0.0
France	Europe	0.0	0.0-0.0	0.0	0.0-0.0	0.0	0.0-0.0
Germany	Europe	0.0	0.0-0.0	0.0	0.0-0.0	0.0	0.0-0.0
Greece	Europe	0.0	0.0-0.0	0.0	0.0-0.0	0.0	0.0-0.0
Hungary	Europe	0.0	0.0-0.0	0.0	0.0-0.0	0.0	0.0-0.0
Iceland	Europe	0.0	0.0-0.0	0.0	0.0-0.0	0.0	0.0-0.0
Ireland	Europe	0.0	0.0-0.0	0.0	0.0-0.0	0.0	0.0-0.0
Italy	Europe	0.0	0.0-0.0	0.0	0.0-0.0	0.0	0.0-0.0
Kosovo	Europe	0.0	0.0-0.0	0.0	0.0-0.0	0.0	0.0-0.0
Latvia	Europe	0.0	0.0-0.0	0.0	0.0-0.0	0.0	0.0-0.0
Liechtenstein	Europe	0.0	0.0-0.0	0.0	0.0-0.0	0.0	0.0-0.0
Lithuania	Europe	0.0	0.0-0.0	0.0	0.0-0.0	0.0	0.0-0.0
Luxembourg	Europe	0.0	0.0-0.0	0.0	0.0-0.0	0.0	0.0-0.0
Malta	Europe	0.0	0.0-0.0	1.0	0.0-0.0	1.0	0.0-0.0
Moldova	Europe	0.0	0.0-0.0	0.0	0.0-0.0	0.0	0.0-0.0
Montenegro	Europe	0.0	0.0-0.0	0.0	0.0-0.0	0.0	0.0-0.0
Netherlands	Europe	0.0	0.0-0.0	0.0	0.0-0.0	0.0	0.0-0.0
North Macedonia	Europe	0.0	0.0-0.0	0.0	0.0-0.0	0.0	0.0-0.0
Norway	Europe	0.0	0.0-0.0	0.0	0.0-0.0	0.0	0.0-0.0
Poland	Europe	0.0	0.0-0.0	0.0	0.0-0.0	0.0	0.0-0.0
Portugal	Europe	0.0	0.0-0.0	0.0	0.0-0.0	0.0	0.0-0.0
Romania	Europe	0.0	0.0-0.0	0.0	0.0-0.0	0.0	0.0-0.0
Russia	Europe	0.0	0.0-0.0	0.0	0.0-0.0	0.0	0.0-0.0
San Marino	Europe	0.0	0.0-0.0	0.0	0.0-0.0	0.0	0.0-0.0
Serbia	Europe	0.0	0.0-0.0	0.0	0.0-0.0	0.0	0.0-0.0
Slovenia	Europe	0.0	0.0-0.0	0.0	0.0-0.0	0.0	0.0-0.0
Solvakia	Europe	0.0	0.0-0.0	0.0	0.0-0.0	0.0	0.0-0.0
Spain	Europe	0.0	0.0-0.0	0.0	0.0-0.0	0.0	0.0-0.0
Svalbard	Europe	NaN	NaN-NaN	0.0	0.0-0.0	NaN	NaN-NaN
Sweden	Europe	0.0	0.0-0.0	0.0	0.0-0.0	0.0	0.0-0.0
Switzerland	Europe	0.0	0.0-0.0	0.0	0.0-0.0	0.0	0.0-0.0
Ukraine	Europe	0.0	0.0-0.0	0.0	0.0-0.0	0.0	0.0-0.0
United Kingdom	Europe	0.0	0.0-0.0	0.0	0.0-0.0	0.0	0.0-0.0
Bahamas	North America	13.3	4.2-14.3	7.8	7.9-7.9	-5.5	-6.4-2.8
Belize	North America	74.5	40.7-85.3	77.0	44.2-90.8	2.5	-4.1-6.0
Canada	North America	0.0	0.0-0.0	0.0	0.0-0.0	0.0	0.0-0.0
Costa Rica	North America	12.2	4.3-20.1	10.9	4.9-15.8	-1.3	-4.1-0.7
Cuba	North America	88.4	52.4-97.2	92.5	75.2-97.8	4.1	0.5-17.2
Dominican Republic	North America	53.0	15.6-72.2	64.3	15.7-82.2	11.4	2.9-19.1
El Salvador	North America	62.8	28.8-92.7	75.7	31.5-96.0	12.8	2.3-27.6
Greenland	North America	0.0	0.0-0.0	0.0	0.0-0.0	0.0	0.0-0.0
Guatemala	North America	11.1	4.1-17.8	14.6	5.9-22.0	3.5	1.7-5.1
Haiti	North America	53.2	13.8-80.3	68.6	23.0-93.9	15.4	8.2-25.4
Honduras	North America	18.1	8.6-33.9	16.4	6.9-36.9	-1.7	-5.3-4.3
Jamaica	North America	60.3	14.7-83.1	62.3	12.6-82.9	2.1	-2.7-7.5
Mexico	North America	16.2	4.7-23.5	17.2	5.6-26.0	0.9	-0.1-2.7
Nicaragua	North America	66.4	44.8-79.9	67.0	46.1-79.7	0.6	-1.8-5.5
Panama	North America	61.2	16.5-80.7	57.6	23.7-70.3	-3.6	-10.6-10.3
Puerto Rico	North America	69.5	5.7-94.4	74.0	12.6-93.0	4.5	-1.3-10.3
Trinidad and Tobago	North America	87.5	88.8-88.8	81.4	56.9-85.3	-6.1	-16.5--3.6
United States	North America	2.7	0.0-7.8	6.8	0.7-13.4	4.0	0.7-6.4
Australia	Oceania	1.9	0.6-3.8	2.3	0.5-4.8	0.5	0.0-0.9
New Caledonia	Oceania	6.0	0.0-13.7	13.1	0.0-32.6	7.1	0.0-18.6
New Zealand	Oceania	0.0	0.0-0.0	0.0	0.0-0.0	0.0	0.0-0.0
Papua New Guinea	Oceania	20.1	4.5-30.6	19.0	3.1-29.8	-1.1	-2.8--0.2
Samoa	Oceania	1.4	0.0-8.0	0.7	0.0-6.1	-0.7	-5.3-0.0
Solomon Islands	Oceania	54.4	13.6-83.0	64.9	12.3-86.9	10.5	-3.7-29.4
Vanuatu	Oceania	39.8	0.3-69.1	51.2	11.7-62.9	11.4	-6.0-29.5
Argentina	South America	0.4	0.0-2.6	0.2	0.0-0.6	-0.3	-2.0-0.0
Bolivia	South America	8.3	0.9-17.7	12.0	0.0-29.1	3.7	-0.9-11.2
Brazil	South America	27.4	12.8-38.9	32.6	17.7-42.9	5.2	4.0-6.3
Chile	South America	0.0	0.0-0.0	0.0	0.0-0.0	0.0	0.0-0.0
Columbia	South America	22.0	16.0-26.8	24.3	15.2-30.6	2.3	-0.5-3.7
Ecuador	South America	19.2	0.0-41.0	18.7	0.0-40.2	-0.5	-2.0-2.4
Falkland Islands	South America	0.0	0.0-0.0	0.0	0.0-0.0	0.0	0.0-0.0
French Guiana	South America	92.4	33.4-100.0	95.0	68.9-100.0	2.6	0.0-16.2
Guyana	South America	85.7	28.8-98.3	91.0	73.9-96.5	5.2	-1.7-40.7
Paraguay	South America	8.6	0.2-40.5	2.9	0.0-10.2	-5.7	-27.1--0.2
Peru	South America	7.4	0.0-12.5	4.9	0.0-8.9	-2.5	-3.6-0.0
Suriname	South America	96.5	88.5-100.0	97.8	97.2-100.0	1.3	0.0-6.7
Uruguay	South America	0.0	0.0-0.0	0.0	0.0-0.0	0.0	0.0-0.0
Venezuela	South America	40.5	28.0-54.8	43.9	30.7-57.4	3.3	0.3-5.5
Table S2: Estimated changes in population (%) living in area with high DENV transmission suitability (threshold=1.0) from 1979-1983 to 2018-2022. Mean and 90% credible interval (CI) are provided for each region. Spatial pixels with trends that do not meet FDR<0.05 were classified as having no change in transmission suitability
